# Improving Polygenic Score Prediction for Underrepresented Groups Through Transfer Learning

**DOI:** 10.1101/2025.10.08.25337572

**Authors:** Hao Wu, Paulino Pérez-Rodríguez, Michael Boehnke, Yuehua Cui, Xiaoyu Liang, Ana I. Vazquez, Gustavo de los Campos

## Abstract

The advent of big data from GWAS consortia and biobanks led to remarkable improvements in polygenic score (PGS) prediction accuracy. However, most PGS were derived using data from Europeans (EU) and performed poorly when used to predict phenotypes of non-Europeans. Transfer Learning (TL) is a technique by which knowledge gained using data from one population is used to improve a model’s performance in another population. Here, we present GPTL, an R-package implementing three methods to build PGS using TL: gradient descent with early stopping, a penalized regression that shrinks variant effect estimates toward prior values, and a Bayesian model using a finite mixture prior that enables TL from multiple prior sources of information. Using simulated and real data from the UK-Biobank and All of Us, we showed that PGS derived using the TL algorithms implemented in the GPTL R-package performed better than PGS derived with EU or non-EU data only, and also outperformed (both in terms of accuracy and computational performance) commonly used methods to build PGSs using multi-ancestry data.
