## Supplementary material for "Improving Polygenic Score Prediction for Underrepresented Groups Through Transfer Learning": Table S2

Table S2. Prediction squared correlation using all available variants (Pipeline 2).
Trait	Population	Method	SparseInput	LDType	Ensemble	N_Variant	Weight_Source	Weight_Target	R2	SE	LB	UB
BMI	AA	Cross	TRUE	By LD Block	No	993783	0	1	0.012845445	0.000201955	0.009826097	0.016268702
BMI	AA	PROSPER	TRUE	By LD Block	Super Learning	821579			0.021325	0.00020022	0.017392574	0.025657866
BMI	AA	PRS-CSx	TRUE	By LD Block	No	960993	0	1	0.012693329	0.000201986	0.009692896	0.016097734
BMI	AA	PRS-CSx	TRUE	By LD Block	OLS	960993	1.045114239	0.604527314	0.023511064	0.000199773	0.019376385	0.028045289
BMI	AA	PRS-CSx_UKB	TRUE	By LD Block	No	243507	0	1	0.0152835	0.000201456	0.011975567	0.018994344
BMI	AA	TL-BMM	TRUE	By LD Block	No	962501	0	1	0.037988479	0.000196811	0.032716635	0.043653944
BMI	AA	TL-BMM	TRUE	By LD Block	OLS	962501	-0.050959973	1.516034489	0.038155094	0.000196777	0.032871712	0.04383203
BMI	AA	TL-GDES	TRUE	By LD Block	No	962501	0	1	0.036789232	0.000197056	0.031601291	0.042371284
BMI	AA	TL-GDES	TRUE	By LD Block	OLS	962501	0.094777724	1.395081729	0.036618883	0.000197091	0.031442985	0.042188964
BMI	AA	TL-PR	TRUE	By LD Block	No	962501	0	1	0.03688886	0.000197036	0.031693891	0.0424779
BMI	AA	TL-PR	TRUE	By LD Block	OLS	962501	0.003482837	1.459971048	0.036879589	0.000197038	0.031685274	0.042467979
BMI	Hispanic	Cross	TRUE	By LD Block	No	875221	0	1	0.04777332	0.0002117	0.041624638	0.054345401
BMI	Hispanic	PROSPER	TRUE	By LD Block	Super Learning	690444			0.068895633	0.000207004	0.06154971	0.076655564
BMI	Hispanic	PRS-CSx	TRUE	By LD Block	No	853032	0	1	0.026889059	0.000216343	0.022281603	0.031929202
BMI	Hispanic	PRS-CSx	TRUE	By LD Block	OLS	853032	1.6118261	0.713773632	0.07174608	0.00020637	0.064256669	0.079648233
BMI	Hispanic	PRS-CSx_UKB	TRUE	By LD Block	No	243507	0	1	0.060180945	0.000208942	0.053297835	0.067481938
BMI	Hispanic	TL-BMM	TRUE	By LD Block	No	854282	0	1	0.066925158	0.000207442	0.059680594	0.074584607
BMI	Hispanic	TL-BMM	TRUE	By LD Block	OLS	854282	0.571569008	1.459455597	0.066744608	0.000207482	0.059509423	0.074394758
BMI	Hispanic	TL-GDES	TRUE	By LD Block	No	854282	0	1	0.061534576	0.000208641	0.054577015	0.068909418
BMI	Hispanic	TL-GDES	TRUE	By LD Block	OLS	854282	1.041726576	1.05550402	0.065913931	0.000207667	0.058722099	0.073521097
BMI	Hispanic	TL-PR	TRUE	By LD Block	No	854282	0	1	0.066005229	0.000207647	0.058808616	0.073617136
BMI	Hispanic	TL-PR	TRUE	By LD Block	OLS	854282	0.039929125	1.874188749	0.065852496	0.000207681	0.058663883	0.073456469
Cholesterol	AA	Cross	TRUE	By LD Block	No	993783	0	1	0.005582923	0.00058153	0.002560766	0.00976814
Cholesterol	AA	PROSPER	TRUE	By LD Block	Super Learning	871960			0.01607306	0.000575396	0.010566228	0.022730683
Cholesterol	AA	PRS-CSx	TRUE	By LD Block	No	960401	0	1	0.010997885	0.000578364	0.006532132	0.016620366
Cholesterol	AA	PRS-CSx	TRUE	By LD Block	OLS	960401	0.158772012	0.066601182	0.020032855	0.00057308	0.013829378	0.027382493
Cholesterol	AA	PRS-CSx_UKB	TRUE	By LD Block	No	243507	0	1	0.013525302	0.000576886	0.008515577	0.019688798
Cholesterol	AA	TL-BMM	TRUE	By LD Block	No	961904	0	1	0.017737666	0.000574422	0.011928073	0.024696103
Cholesterol	AA	TL-BMM	TRUE	By LD Block	OLS	961904	-0.137165464	0.289752847	0.026182008	0.000569484	0.019028736	0.034474248
Cholesterol	AA	TL-GDES	TRUE	By LD Block	No	961904	0	1	0.00912833	0.000579457	0.005108015	0.014307559
Cholesterol	AA	TL-GDES	TRUE	By LD Block	OLS	961904	0.01970048	0.117841595	0.008769749	0.000579667	0.004840078	0.013858754
Cholesterol	AA	TL-PR	TRUE	By LD Block	No	961904	0	1	0.009021563	0.00057952	0.005028044	0.014174122
Cholesterol	AA	TL-PR	TRUE	By LD Block	OLS	961904	0.014916801	0.12218358	0.008756012	0.000579675	0.004829851	0.013841524
Cholesterol	Hispanic	Cross	TRUE	By LD Block	No	875221	0	1	0.013395926	0.000623644	0.008238815	0.019800325
Cholesterol	Hispanic	PROSPER	TRUE	By LD Block	Super Learning	704688			0.024349775	0.000616719	0.017216145	0.032716844
Cholesterol	Hispanic	PRS-CSx	TRUE	By LD Block	No	851627	0	1	0.011792239	0.000624657	0.006988782	0.017845011
Cholesterol	Hispanic	PRS-CSx	TRUE	By LD Block	OLS	851627	0.172980029	0.068025394	0.030337152	0.000612935	0.022325773	0.039574401
Cholesterol	Hispanic	PRS-CSx_UKB	TRUE	By LD Block	No	243507	0	1	0.023639284	0.000617169	0.016617232	0.031895673
Cholesterol	Hispanic	TL-BMM	TRUE	By LD Block	No	852874	0	1	0.025796477	0.000615805	0.018440933	0.034383631
Cholesterol	Hispanic	TL-BMM	TRUE	By LD Block	OLS	852874	-0.095093838	0.285791222	0.029435352	0.000613505	0.021549744	0.03854797
Cholesterol	Hispanic	TL-GDES	TRUE	By LD Block	No	852874	0	1	0.02193086	0.000618249	0.015184675	0.029913542
Cholesterol	Hispanic	TL-GDES	TRUE	By LD Block	OLS	852874	0.069706167	0.120507401	0.020702048	0.000619025	0.014161439	0.028480708
Cholesterol	Hispanic	TL-PR	TRUE	By LD Block	No	852874	0	1	0.020367969	0.000619236	0.013884364	0.028090046
Cholesterol	Hispanic	TL-PR	TRUE	By LD Block	OLS	852874	-0.012273824	0.191237112	0.020654659	0.000619055	0.014122106	0.028425322
Creatinine	AA	PROSPER	TRUE	By LD Block	Super Learning	856853			0.013786557	0.000408539	0.009448582	0.01894161
Creatinine	Hispanic	PROSPER	TRUE	By LD Block	Super Learning	700363			0.016130142	0.000386134	0.011524924	0.021507628
Creatinine (log)	AA	Cross	TRUE	By LD Block	No	993783	0	1	0.00717112	0.00041128	0.004147674	0.011017126
Creatinine (log)	AA	PRS-CSx	TRUE	By LD Block	No	960558	0	1	0.003564472	0.000412774	0.001551286	0.006403205
Creatinine (log)	AA	PRS-CSx	TRUE	By LD Block	OLS	960558	0.016420145	0.012370674	0.015736506	0.000407731	0.011078167	0.021210308
Creatinine (log)	AA	PRS-CSx_UKB	TRUE	By LD Block	No	243507	0	1	0.014271304	0.000408338	0.009851591	0.019507694
Creatinine (log)	AA	TL-BMM	TRUE	By LD Block	No	962063	0	1	0.013118492	0.000408816	0.008895657	0.018158958
Creatinine (log)	AA	TL-BMM	TRUE	By LD Block	OLS	962063	-0.004431757	0.023211512	0.013471976	0.000408669	0.009187849	0.018573442
Creatinine (log)	AA	TL-GDES	TRUE	By LD Block	No	962063	0	1	0.011927684	0.000409309	0.007917894	0.016756093
Creatinine (log)	AA	TL-GDES	TRUE	By LD Block	OLS	962063	0.00140738	0.016958169	0.011854955	0.000409339	0.007858526	0.016670063
Creatinine (log)	AA	TL-PR	TRUE	By LD Block	No	962063	0	1	0.012010947	0.000409275	0.007985912	0.016854532
Creatinine (log)	AA	TL-PR	TRUE	By LD Block	OLS	962063	0.000878484	0.017384079	0.011956195	0.000409297	0.007941179	0.016789807
Creatinine (log)	Hispanic	Cross	TRUE	By LD Block	No	875221	0	1	0.014081004	0.000386938	0.009799546	0.019136338
Creatinine (log)	Hispanic	PRS-CSx	TRUE	By LD Block	No	851948	0	1	0.001323461	0.000391945	0.000274956	0.003155857
Creatinine (log)	Hispanic	PRS-CSx	TRUE	By LD Block	OLS	851948	0.034279154	0.01433047	0.019586823	0.000384778	0.014481038	0.025462164
Creatinine (log)	Hispanic	PRS-CSx_UKB	TRUE	By LD Block	No	243507	0	1	0.019176343	0.000384939	0.014127419	0.024995144
Creatinine (log)	Hispanic	TL-BMM	TRUE	By LD Block	No	853197	0	1	0.017632803	0.000385544	0.012803664	0.02323303
Creatinine (log)	Hispanic	TL-BMM	TRUE	By LD Block	OLS	853197	-0.042884804	0.085493103	0.017746246	0.0003855	0.012900617	0.023362874
Creatinine (log)	Hispanic	TL-GDES	TRUE	By LD Block	No	853197	0	1	0.015788272	0.000386268	0.011235508	0.021113573
Creatinine (log)	Hispanic	TL-GDES	TRUE	By LD Block	OLS	853197	0.013765963	0.030183969	0.016733196	0.000385897	0.012036851	0.022201337
Creatinine (log)	Hispanic	TL-PR	TRUE	By LD Block	No	853197	0	1	0.016713164	0.000385905	0.012019818	0.022178321
Creatinine (log)	Hispanic	TL-PR	TRUE	By LD Block	OLS	853197	-0.006774418	0.048398879	0.016672973	0.000385921	0.011985649	0.022132138
DBP	AA	Cross	TRUE	By LD Block	No	993783	0	1	0.005328895	0.000202087	0.003455507	0.007606457
DBP	AA	PROSPER	TRUE	By LD Block	Super Learning	816746			0.002554575	0.00020265	0.001318218	0.004196233
DBP	AA	PRS-CSx	TRUE	By LD Block	No	961186	0	1	8.76E-05	0.000203152	0	0.000557608
DBP	AA	PRS-CSx	TRUE	By LD Block	OLS	961186	0.729536925	0.433299064	0.002323954	0.000202697	0.001153976	0.003899326
DBP	AA	PRS-CSx_UKB	TRUE	By LD Block	No	243507	0	1	0.002718021	0.000202617	0.001436431	0.004404846
DBP	AA	TL-BMM	TRUE	By LD Block	No	962693	0	1	0.010281909	0.00020108	0.007607235	0.013358744
DBP	AA	TL-BMM	TRUE	By LD Block	OLS	962693	-0.294155403	1.341453509	0.010560175	0.000201024	0.0078472	0.013675198
DBP	AA	TL-GDES	TRUE	By LD Block	No	962693	0	1	0.00970093	0.000201199	0.007107983	0.012696275
DBP	AA	TL-GDES	TRUE	By LD Block	OLS	962693	0.022178022	1.084291151	0.009706889	0.000201197	0.007113091	0.012703082
DBP	AA	TL-PR	TRUE	By LD Block	No	962693	0	1	0.009843208	0.00020117	0.007230019	0.012858737
DBP	AA	TL-PR	TRUE	By LD Block	OLS	962693	0.090197613	1.037873579	0.009884914	0.000201161	0.00726582	0.012906331
DBP	Hispanic	Cross	TRUE	By LD Block	No	875221	0	1	0.014330418	0.000213118	0.011048358	0.018038713
DBP	Hispanic	PROSPER	TRUE	By LD Block	Super Learning	668700			0.036408327	0.000208344	0.031108328	0.042125015
DBP	Hispanic	PRS-CSx	TRUE	By LD Block	No	852780	0	1	0.026841113	0.000210413	0.022298543	0.031804509
DBP	Hispanic	PRS-CSx	TRUE	By LD Block	OLS	852780	1.065699728	1.530723156	0.037084216	0.000208198	0.031735126	0.042849701
DBP	Hispanic	PRS-CSx_UKB	TRUE	By LD Block	No	243507	0	1	0.016212993	0.000212711	0.012711581	0.020139827
DBP	Hispanic	TL-BMM	TRUE	By LD Block	No	854030	0	1	0.037989461	0.000208002	0.032575401	0.043819525
DBP	Hispanic	TL-BMM	TRUE	By LD Block	OLS	854030	-0.304590889	2.139222459	0.03766291	0.000208073	0.032272186	0.043469779
DBP	Hispanic	TL-GDES	TRUE	By LD Block	No	854030	0	1	0.034580723	0.000208739	0.029416063	0.040162862
DBP	Hispanic	TL-GDES	TRUE	By LD Block	OLS	854030	0.118056183	1.844738287	0.035087167	0.00020863	0.029884612	0.040706981
DBP	Hispanic	TL-PR	TRUE	By LD Block	No	854030	0	1	0.034932182	0.000208663	0.029741192	0.040540499
DBP	Hispanic	TL-PR	TRUE	By LD Block	OLS	854030	0.027765744	1.889127657	0.035031091	0.000208642	0.029832718	0.040646749
HDL	AA	Cross	TRUE	By LD Block	No	993783	0	1	0.009672072	0.000599109	0.005456774	0.015085589
HDL	AA	PROSPER	TRUE	By LD Block	Super Learning	874966			0.02273305	0.000591208	0.015992147	0.030656369
HDL	AA	PRS-CSx	TRUE	By LD Block	No	960875	0	1	0.015986013	0.00059529	0.010411599	0.022751006
HDL	AA	PRS-CSx	TRUE	By LD Block	OLS	960875	0.04860851	0.04993368	0.029539419	0.00058709	0.021797689	0.038455329
HDL	AA	PRS-CSx_UKB	TRUE	By LD Block	No	243507	0	1	0.017356478	0.000594461	0.01152669	0.024375188
HDL	AA	TL-BMM	TRUE	By LD Block	No	962381	0	1	0.024513707	0.000590131	0.017496921	0.032710754
HDL	AA	TL-BMM	TRUE	By LD Block	OLS	962381	-0.113491542	0.176759621	0.037087058	0.000582524	0.028373536	0.046965628
HDL	AA	TL-GDES	TRUE	By LD Block	No	962381	0	1	0.015746657	0.000595435	0.010218007	0.022466177
HDL	AA	TL-GDES	TRUE	By LD Block	OLS	962381	0.01155455	0.053570048	0.015849942	0.000595372	0.0103015	0.022589129
HDL	AA	TL-PR	TRUE	By LD Block	No	962381	0	1	0.015739065	0.000595439	0.010211872	0.022457137
HDL	AA	TL-PR	TRUE	By LD Block	OLS	962381	-0.006745183	0.067716597	0.015857712	0.000595367	0.010307784	0.022598375
HDL	Hispanic	Cross	TRUE	By LD Block	No	875221	0	1	0.050070683	0.000618444	0.039559725	0.061818527
HDL	Hispanic	PROSPER	TRUE	By LD Block	Super Learning	706463			0.078360165	0.000600026	0.065246237	0.092674145
HDL	Hispanic	PRS-CSx	TRUE	By LD Block	No	851515	0	1	0.028917048	0.000632215	0.020997818	0.038100709
HDL	Hispanic	PRS-CSx	TRUE	By LD Block	OLS	851515	0.090488673	0.054657258	0.08909521	0.000593037	0.075150468	0.104226026
HDL	Hispanic	PRS-CSx_UKB	TRUE	By LD Block	No	243507	0	1	0.071624011	0.000604411	0.059069338	0.085387506
HDL	Hispanic	TL-BMM	TRUE	By LD Block	No	852763	0	1	0.106357258	0.000581799	0.091206478	0.122671636
HDL	Hispanic	TL-BMM	TRUE	By LD Block	OLS	852763	-0.04843647	0.160802082	0.114326893	0.00057661	0.098665026	0.131141981
HDL	Hispanic	TL-GDES	TRUE	By LD Block	No	852763	0	1	0.077152446	0.000600812	0.064136484	0.091370032
HDL	Hispanic	TL-GDES	TRUE	By LD Block	OLS	852763	0.005958046	0.100148688	0.077105682	0.000600843	0.064093533	0.091319516
HDL	Hispanic	TL-PR	TRUE	By LD Block	No	852763	0	1	0.077288778	0.000600723	0.064261709	0.091517294
HDL	Hispanic	TL-PR	TRUE	By LD Block	OLS	852763	0.00279915	0.102686891	0.077239197	0.000600756	0.064216166	0.09146374
Height	AA	Cross	TRUE	By LD Block	No	993783	0	1	0.058110655	0.000191792	0.051625578	0.064979316
Height	AA	PROSPER	TRUE	By LD Block	Super Learning	825864			0.069097808	0.000189555	0.062049186	0.07652554
Height	AA	PRS-CSx	TRUE	By LD Block	No	961209	0	1	0.023728022	0.000198793	0.019583101	0.028270529
Height	AA	PRS-CSx	TRUE	By LD Block	OLS	961209	1.575542422	0.752405247	0.078350907	0.00018767	0.070869382	0.086207774
Height	AA	PRS-CSx_UKB	TRUE	By LD Block	No	243507	0	1	0.070134024	0.000189344	0.063035179	0.077611556
Height	AA	TL-BMM	TRUE	By LD Block	No	962717	0	1	0.091202655	0.000185053	0.083171295	0.099604122
Height	AA	TL-BMM	TRUE	By LD Block	OLS	962717	-0.505475752	2.576269639	0.092280083	0.000184834	0.084205014	0.10072482
Height	AA	TL-GDES	TRUE	By LD Block	No	962717	0	1	0.079905171	0.000187354	0.072354168	0.087830882
Height	AA	TL-GDES	TRUE	By LD Block	OLS	962717	-0.499882505	2.424625264	0.081047738	0.000187121	0.073446213	0.089023505
Height	AA	TL-PR	TRUE	By LD Block	No	962717	0	1	0.08115253	0.0001871	0.073546395	0.089132865
Height	AA	TL-PR	TRUE	By LD Block	OLS	962717	-0.032562677	2.020509201	0.081167195	0.000187097	0.073560415	0.089148168
Height	Hispanic	Cross	TRUE	By LD Block	No	875221	0	1	0.130492356	0.000191479	0.120686518	0.140681153
Height	Hispanic	PROSPER	TRUE	By LD Block	Super Learning	696120			0.158208205	0.000185376	0.147562517	0.169224644
Height	Hispanic	PRS-CSx	TRUE	By LD Block	No	852942	0	1	0.04554044	0.000210187	0.039562894	0.051938361
Height	Hispanic	PRS-CSx	TRUE	By LD Block	OLS	852942	2.387030563	0.839129719	0.16445255	0.000184001	0.153634843	0.175638259
Height	Hispanic	PRS-CSx_UKB	TRUE	By LD Block	No	243507	0	1	0.152807713	0.000186565	0.14231559	0.163672965
Height	Hispanic	TL-BMM	TRUE	By LD Block	No	854192	0	1	0.170057156	0.000182767	0.159089899	0.181389947
Height	Hispanic	TL-BMM	TRUE	By LD Block	OLS	854192	0.101297111	2.744558737	0.170051259	0.000182768	0.159084157	0.181383897
Height	Hispanic	TL-GDES	TRUE	By LD Block	No	854192	0	1	0.146616972	0.000187928	0.136306615	0.157303186
Height	Hispanic	TL-GDES	TRUE	By LD Block	OLS	854192	1.000537572	1.865959332	0.15480134	0.000186126	0.144251997	0.165722934
Height	Hispanic	TL-PR	TRUE	By LD Block	No	854192	0	1	0.15464735	0.00018616	0.144102405	0.165564615
Height	Hispanic	TL-PR	TRUE	By LD Block	OLS	854192	-0.301573848	3.009716759	0.154734299	0.000186141	0.14418687	0.165654009
LDL	AA	Cross	TRUE	By LD Block	No	993783	0	1	0.009210159	0.002158584	0.002451142	0.020286342
LDL	AA	PROSPER	TRUE	By LD Block	Super Learning	915645			0.035373381	0.002101583	0.020230823	0.054719105
LDL	AA	PRS-CSx	TRUE	By LD Block	No	960241	0	1	0.011996643	0.002152513	0.003985903	0.024312409
LDL	AA	PRS-CSx	TRUE	By LD Block	OLS	960241	0.14170642	0.094650034	0.03478442	0.002102866	0.019782085	0.053992488
LDL	AA	PRS-CSx_UKB	TRUE	By LD Block	No	243507	0	1	0.023848986	0.002126691	0.011732163	0.040219189
LDL	AA	TL-BMM	TRUE	By LD Block	No	961746	0	1	0.024648082	0.00212495	0.012298787	0.041247275
LDL	AA	TL-BMM	TRUE	By LD Block	OLS	961746	-0.102823579	0.246269351	0.027497482	0.002118742	0.014350567	0.04488188
LDL	AA	TL-GDES	TRUE	By LD Block	No	961746	0	1	0.018297652	0.002138785	0.007924883	0.032947991
LDL	AA	TL-GDES	TRUE	By LD Block	OLS	961746	-0.003644753	0.150562071	0.018243248	0.002138904	0.007888866	0.032875438
LDL	AA	TL-PR	TRUE	By LD Block	No	961746	0	1	0.017605803	0.002140292	0.007469033	0.032023158
LDL	AA	TL-PR	TRUE	By LD Block	OLS	961746	0.018430668	0.137808931	0.018184461	0.002139032	0.007849979	0.032797007
LDL	Hispanic	Cross	TRUE	By LD Block	No	875221	0	1	0.018212283	0.001087251	0.010399798	0.02819927
LDL	Hispanic	PROSPER	TRUE	By LD Block	Super Learning	731767			0.038708324	0.001064553	0.026934329	0.052611424
LDL	Hispanic	PRS-CSx	TRUE	By LD Block	No	853959	0	1	0.01734898	0.001088207	0.009747127	0.027127246
LDL	Hispanic	PRS-CSx	TRUE	By LD Block	OLS	853959	0.213225621	0.089505206	0.037666875	0.001065707	0.026061064	0.0514041
LDL	Hispanic	PRS-CSx_UKB	TRUE	By LD Block	No	243507	0	1	0.029326458	0.001074943	0.019172105	0.041630697
LDL	Hispanic	TL-BMM	TRUE	By LD Block	No	855211	0	1	0.032728618	0.001071175	0.021957819	0.045641768
LDL	Hispanic	TL-BMM	TRUE	By LD Block	OLS	855211	-0.078424964	0.283005857	0.035584722	0.001068012	0.024323107	0.048982362
LDL	Hispanic	TL-GDES	TRUE	By LD Block	No	855211	0	1	0.024323537	0.001080483	0.015150986	0.035657054
LDL	Hispanic	TL-GDES	TRUE	By LD Block	OLS	855211	0.095569885	0.117904923	0.025465044	0.001079219	0.016059538	0.037028988
LDL	Hispanic	TL-PR	TRUE	By LD Block	No	855211	0	1	0.025009324	0.001079724	0.015696134	0.036481962
LDL	Hispanic	TL-PR	TRUE	By LD Block	OLS	855211	-0.023656641	0.216862745	0.02535279	0.001079344	0.015969941	0.036894327
SBP	AA	Cross	TRUE	By LD Block	No	993783	0	1	0.007580082	0.000201629	0.005309168	0.010254254
SBP	AA	PROSPER	TRUE	By LD Block	Super Learning	816570			0.006783704	0.000201791	0.004645502	0.009325488
SBP	AA	PRS-CSx	TRUE	By LD Block	No	961186	0	1	0.00084055	0.000202999	0.0002174	0.001869698
SBP	AA	PRS-CSx	TRUE	By LD Block	OLS	961186	1.110980753	0.656643123	0.007042233	0.000201739	0.004860117	0.009627827
SBP	AA	PRS-CSx_UKB	TRUE	By LD Block	No	243507	0	1	0.006759186	0.000201796	0.004625193	0.009296772
SBP	AA	TL-BMM	TRUE	By LD Block	No	962693	0	1	0.013862392	0.000200353	0.010729655	0.017395835
SBP	AA	TL-BMM	TRUE	By LD Block	OLS	962693	-0.190420747	1.50249156	0.014143579	0.000200296	0.01097763	0.01771012
SBP	AA	TL-GDES	TRUE	By LD Block	No	962693	0	1	0.013455092	0.000200436	0.010371091	0.016939965
SBP	AA	TL-GDES	TRUE	By LD Block	OLS	962693	-0.031564305	1.401359859	0.013470428	0.000200433	0.010384578	0.016957144
SBP	AA	TL-PR	TRUE	By LD Block	No	962693	0	1	0.01363895	0.000200398	0.010532855	0.017145841
SBP	AA	TL-PR	TRUE	By LD Block	OLS	962693	0.05820574	1.338483794	0.013622461	0.000200402	0.010518342	0.017127384
SBP	Hispanic	Cross	TRUE	By LD Block	No	875221	0	1	0.018810502	0.000212149	0.015027338	0.023017964
SBP	Hispanic	PROSPER	TRUE	By LD Block	Super Learning	664624			0.026812933	0.000210419	0.022272795	0.031773908
SBP	Hispanic	PRS-CSx	TRUE	By LD Block	No	853049	0	1	0.011237875	0.000213786	0.008351658	0.014551665
SBP	Hispanic	PRS-CSx	TRUE	By LD Block	OLS	853049	1.224987153	1.118504108	0.027210709	0.000210333	0.022636356	0.032205728
SBP	Hispanic	PRS-CSx_UKB	TRUE	By LD Block	No	243507	0	1	0.020867446	0.000211704	0.016875472	0.025282829
SBP	Hispanic	TL-BMM	TRUE	By LD Block	No	854299	0	1	0.026399748	0.000210508	0.021895444	0.031325068
SBP	Hispanic	TL-BMM	TRUE	By LD Block	OLS	854299	0.062127736	1.792349909	0.026583073	0.000210469	0.022062833	0.03152425
SBP	Hispanic	TL-GDES	TRUE	By LD Block	No	854299	0	1	0.025854865	0.000210626	0.021398283	0.030732698
SBP	Hispanic	TL-GDES	TRUE	By LD Block	OLS	854299	-0.291828746	1.976616116	0.025562672	0.000210689	0.021131905	0.030414816
SBP	Hispanic	TL-PR	TRUE	By LD Block	No	854299	0	1	0.025263589	0.000210754	0.020859412	0.030089275
SBP	Hispanic	TL-PR	TRUE	By LD Block	OLS	854299	0.086800689	1.658393913	0.025460249	0.000210711	0.02103857	0.030303352
Triglycerides	AA	Cross	TRUE	By LD Block	No	993783	0	1	0.008647062	0.00061613	0.004646824	0.01387956
Triglycerides	AA	PROSPER	TRUE	By LD Block	Super Learning	874948			0.014851905	0.000612274	0.009433117	0.021495241
Triglycerides	AA	PRS-CSx	TRUE	By LD Block	No	960737	0	1	0.00226153	0.000620098	0.000513193	0.005250063
Triglycerides	AA	PRS-CSx	TRUE	By LD Block	OLS	960737	0.090135539	0.078454862	0.014648564	0.0006124	0.009270712	0.021251215
Triglycerides	AA	PRS-CSx_UKB	TRUE	By LD Block	No	243507	0	1	0.016699312	0.000611125	0.010921268	0.023699607
Triglycerides	AA	TL-BMM	TRUE	By LD Block	No	962243	0	1	0.014762252	0.000612329	0.009361476	0.021387686
Triglycerides	AA	TL-BMM	TRUE	By LD Block	OLS	962243	-0.052278927	0.128008507	0.012089707	0.00061399	0.007254674	0.018152719
Triglycerides	AA	TL-GDES	TRUE	By LD Block	No	962243	0	1	0.009420231	0.000615649	0.005219426	0.014852335
Triglycerides	AA	TL-GDES	TRUE	By LD Block	OLS	962243	-0.004621289	0.080375757	0.008943553	0.000615946	0.004865357	0.014253641
Triglycerides	AA	TL-PR	TRUE	By LD Block	No	962243	0	1	0.008770182	0.000616053	0.004737408	0.014035063
Triglycerides	AA	TL-PR	TRUE	By LD Block	OLS	962243	0.000107888	0.078006992	0.008782078	0.000616046	0.004746172	0.014050076
Triglycerides	Hispanic	Cross	TRUE	By LD Block	No	875221	0	1	0.050522663	0.000608249	0.040043915	0.062217911
Triglycerides	Hispanic	PROSPER	TRUE	By LD Block	Super Learning	703315			0.071129621	0.000595048	0.05871305	0.084736289
Triglycerides	Hispanic	PRS-CSx	TRUE	By LD Block	No	851579	0	1	0.031099051	0.000620692	0.022932719	0.040506767
Triglycerides	Hispanic	PRS-CSx	TRUE	By LD Block	OLS	851579	0.19367798	0.040408347	0.071205626	0.000595	0.058782589	0.084818662
Triglycerides	Hispanic	PRS-CSx_UKB	TRUE	By LD Block	No	243507	0	1	0.064806984	0.000599099	0.052944015	0.077868149
Triglycerides	Hispanic	TL-BMM	TRUE	By LD Block	No	852827	0	1	0.068600574	0.000596668	0.05640165	0.081992835
Triglycerides	Hispanic	TL-BMM	TRUE	By LD Block	OLS	852827	-0.042763323	0.24740499	0.070109524	0.000595702	0.057780154	0.083630297
Triglycerides	Hispanic	TL-GDES	TRUE	By LD Block	No	852827	0	1	0.061314318	0.000601336	0.049771435	0.074059873
Triglycerides	Hispanic	TL-GDES	TRUE	By LD Block	OLS	852827	0.065406041	0.136683814	0.060815875	0.000601655	0.049319563	0.073515497
Triglycerides	Hispanic	TL-PR	TRUE	By LD Block	No	852827	0	1	0.06007737	0.000602129	0.048650484	0.072708514
Triglycerides	Hispanic	TL-PR	TRUE	By LD Block	OLS	852827	-0.036452325	0.231795043	0.060906202	0.000601598	0.049401434	0.073614166
Urate	AA	PROSPER	TRUE	By LD Block	Super Learning	915484			0.02637626	0.002183013	0.013383013	0.043735533
Urate	Hispanic	PROSPER	TRUE	By LD Block	Super Learning	743573			0.005067497	0.002303084	0.000538049	0.014203114
Urate (log)	AA	Cross	TRUE	By LD Block	No	993783	0	1	0.014566653	0.002209492	0.005429797	0.028122492
Urate (log)	AA	PRS-CSx	TRUE	By LD Block	No	958576	0	1	0.005976036	0.002228753	0.000905718	0.01550386
Urate (log)	AA	PRS-CSx	TRUE	By LD Block	OLS	958576	0.033187094	0.029748811	0.029986857	0.002174917	0.016010126	0.048313423
Urate (log)	AA	PRS-CSx_UKB	TRUE	By LD Block	No	243507	0	1	0.030385427	0.002174024	0.016304158	0.048814744
Urate (log)	AA	TL-BMM	TRUE	By LD Block	No	960080	0	1	0.019341107	0.002198787	0.008497353	0.034582435
Urate (log)	AA	TL-BMM	TRUE	By LD Block	OLS	960080	0.004257848	0.040297428	0.019698894	0.002197985	0.008736656	0.035057101
Urate (log)	AA	TL-GDES	TRUE	By LD Block	No	960080	0	1	0.010491188	0.00221863	0.003060764	0.022358871
Urate (log)	AA	TL-GDES	TRUE	By LD Block	OLS	960080	0.015569215	0.032509597	0.014457896	0.002209736	0.005363097	0.027972167
Urate (log)	AA	TL-PR	TRUE	By LD Block	No	960080	0	1	0.0147814	0.00220901	0.005561978	0.028418843
Urate (log)	AA	TL-PR	TRUE	By LD Block	OLS	960080	-0.000833241	0.044344252	0.014671575	0.002209257	0.005494301	0.028267363
Urate (log)	Hispanic	Cross	TRUE	By LD Block	No	875221	0	1	0.006701661	0.002299302	0.001150067	0.016851859
Urate (log)	Hispanic	PRS-CSx	TRUE	By LD Block	No	850234	0	1	0.006551762	0.002299649	0.001088228	0.016614594
Urate (log)	Hispanic	PRS-CSx	TRUE	By LD Block	OLS	850234	-0.001875022	0.06277829	0.005966905	0.002301003	0.000857142	0.015678674
Urate (log)	Hispanic	PRS-CSx_UKB	TRUE	By LD Block	No	243507	0	1	0.022339425	0.002263103	0.01038192	0.038823137
Urate (log)	Hispanic	TL-BMM	TRUE	By LD Block	No	851477	0	1	0.011769741	0.00228757	0.003679622	0.024435
Urate (log)	Hispanic	TL-BMM	TRUE	By LD Block	OLS	851477	-0.035720094	0.08711986	0.010463791	0.002290593	0.002962901	0.022545868
Urate (log)	Hispanic	TL-GDES	TRUE	By LD Block	No	851477	0	1	0.009720073	0.002292315	0.002571738	0.021453038
Urate (log)	Hispanic	TL-GDES	TRUE	By LD Block	OLS	851477	0.004938775	0.05425389	0.010238595	0.002291114	0.00284306	0.022216358
Urate (log)	Hispanic	TL-PR	TRUE	By LD Block	No	851477	0	1	0.008259201	0.002295696	0.001846139	0.019263655
Urate (log)	Hispanic	TL-PR	TRUE	By LD Block	OLS	851477	0.020557538	0.059717733	0.011260439	0.002288749	0.003395899	0.023702476
WHR	AA	Cross	TRUE	By LD Block	No	993783	0	1	0.002920873	0.000218132	0.001542591	0.004735419
WHR	AA	PROSPER	TRUE	By LD Block	Super Learning	820707			0.0039696	0.000217902	0.002327412	0.006047592
WHR	AA	PRS-CSx	TRUE	By LD Block	No	961090	0	1	0.00149286	0.000218444	0.00056919	0.002853418
WHR	AA	PRS-CSx	TRUE	By LD Block	OLS	961090	0.008637662	0.00261195	0.003975179	0.000217901	0.002331688	0.006054471
WHR	AA	PRS-CSx_UKB	TRUE	By LD Block	No	243507	0	1	0.003108292	0.000218091	0.001679702	0.004973063
WHR	AA	TL-BMM	TRUE	By LD Block	No	962598	0	1	0.007643743	0.000217098	0.005284453	0.010437229
WHR	AA	TL-BMM	TRUE	By LD Block	OLS	962598	0.001389373	0.011451115	0.007305859	0.000217172	0.005003802	0.010042261
WHR	AA	TL-GDES	TRUE	By LD Block	No	962598	0	1	0.00765319	0.000217096	0.005292319	0.010448253
WHR	AA	TL-GDES	TRUE	By LD Block	OLS	962598	0.002675203	0.010506734	0.007077107	0.000217222	0.004814567	0.009774091
WHR	AA	TL-PR	TRUE	By LD Block	No	962598	0	1	0.006857589	0.00021727	0.004633589	0.00951613
WHR	AA	TL-PR	TRUE	By LD Block	OLS	962598	-0.000640824	0.013139259	0.006994235	0.00021724	0.004746172	0.009676779
WHR	Hispanic	Cross	TRUE	By LD Block	No	875221	0	1	0.032315276	0.000243565	0.026947824	0.038169858
WHR	Hispanic	PROSPER	TRUE	By LD Block	Super Learning	673584			0.042525807	0.000240995	0.036364141	0.049169464
WHR	Hispanic	PRS-CSx	TRUE	By LD Block	No	853403	0	1	0.025252218	0.000245343	0.020519427	0.030475695
WHR	Hispanic	PRS-CSx	TRUE	By LD Block	OLS	853403	0.011781378	0.006282242	0.044395618	0.000240525	0.038100627	0.051171658
WHR	Hispanic	PRS-CSx_UKB	TRUE	By LD Block	No	243507	0	1	0.033234034	0.000243334	0.027789848	0.039164888
WHR	Hispanic	TL-BMM	TRUE	By LD Block	No	854654	0	1	0.053481325	0.000238238	0.04658058	0.060858547
WHR	Hispanic	TL-BMM	TRUE	By LD Block	OLS	854654	0.001994291	0.015728049	0.053839821	0.000238148	0.046916454	0.061239482
WHR	Hispanic	TL-GDES	TRUE	By LD Block	No	854654	0	1	0.053391787	0.00023826	0.046496705	0.06076339
WHR	Hispanic	TL-GDES	TRUE	By LD Block	OLS	854654	0.002751633	0.015035818	0.053970771	0.000238115	0.047039164	0.061378607
WHR	Hispanic	TL-PR	TRUE	By LD Block	No	854654	0	1	0.05386262	0.000238142	0.046937818	0.061263706
WHR	Hispanic	TL-PR	TRUE	By LD Block	OLS	854654	-0.000853393	0.017739583	0.05395302	0.000238119	0.047022529	0.061359748
