## Supplementary material for "Improving Polygenic Score Prediction for Underrepresented Groups Through Transfer Learning": Table S3

### Sheet: Table_S3
Table S3. Average computational time and standard deviation (in seconds) by method and number of variants (Pipeline 1).
Number of variants	Input Sparsity	TL-GDES (100 GD iterations)		TL-PR (100 lambda values)		TL-BMM (5000 MCMC cycles)
		Average Time	SD	Average Time	SD	Average Time	SD
1000	Dense	0.018	0.003	1.455	0.585	4.727	1.004
3000		0.429	0.022	39.407	15.976	29.827	4.833
5000		1.046	0.084	121.526	35.784	62.611	7.081
10000		4.572	0.256	879.41	115.775	432.123	9.99
30000		24.255	2.431	9062.16	713.635	1143.21	132.595
1000	Sparse	0.004	0.002	0.632	0.027	4.094	0.433
3000		0.014	0.003	2.969	0.547	5.704	1.572
5000		0.028	0.002	7.346	1.583	7.602	2.307
10000		0.142	0.163	28.169	4.641	14.643	3.775
30000		0.867	0.056	256.579	25.38	87.169	1.275
