## Supplementary material for "Improving Polygenic Score Prediction for Underrepresented Groups Through Transfer Learning": Table S4

### Sheet: Table_S4
Table S4. Average computational time and standard deviation (in seconds) for Pipeline 2 using ~1M variants.
Method	Average computational time (in seconds)	SD
TL-GDES (50 GD iterations)	22.983	2.379
TL-PR (30 lambda values)	2251.33	874.834
TL-BMM (1000 MCMC cycles)	751.562	82.06
PRS-CSx (1000 MCMC cycles)	29298.6	1831.23
PROSPER (50 shrinkage parameters)	15667	1877.91
For TL methods, in addition to the time reported (which correspond to the TL step), if the prior effects need to be estimated one should add a time equivalent to the one reported above for TL-BMM.
