## Supplementary material for "Improving Polygenic Score Prediction for Underrepresented Groups Through Transfer Learning": Table S5

### Sheet: Table_S5
Table S5. Sample size of individuals of four ancestry populations from the UK-BioBank (UKB) and All of Us (AOU) cohorts by trait.
Trait	UKB_EU	AOU_EU	AOU_AA	AOU_Hisp
Height	325426	117221	49128	45424
BMI	325902	112162	48894	44994
WHR	326300	100219	45729	39744
Urate (log)	312177	15792	4474	4341
Creatinine (log)	312415	77729	24159	25494
Cholesterol	312574	59815	17118	15833
HDL	286927	57627	16545	15374
LDL	312019	38558	4610	9046
Triglycerides	312315	58260	16103	15624
SBP	305317	117420	49239	46266
DBP	305323	117419	49239	46265
