## Supplementary material for "Improving Polygenic Score Prediction for Underrepresented Groups Through Transfer Learning": Table S6

### Sheet: Table_S6
Table S6. Phenotype units used in this study.
Trait	Unit
Height	cm
BMI	kg/m2
Waist-to-hip ratio	(ratio)
Serum urate	umol/L (log)
Creatinine	umol/L (log)
Cholesterol	mmol/L
HDL	mmol/L
LDL	mmol/L
Triglycerides	mmol/L
Systolic blood pressure	mmHg
Diastolic blood pressure	mmHg
